# Saturation genome editing of *RNU4-2* reveals distinct dominant and recessive neurodevelopmental disorders

**DOI:** 10.1101/2025.04.08.25325442

**Authors:** Joachim De Jonghe, Hyung Chul Kim, Ayanfeoluwa Adedeji, Elsa Leitão, Ruebena Dawes, Yuyang Chen, Alexander JM Blakes, Cas Simons, Rocio Rius, Javeria R Alvi, Florence Amblard, Christina Austin-Tse, Sarah Baer, Elsa V Balton, Pierre Blanc, Daniel G Calame, Charles Coutton, Chloe A Cunningham, Nitsuh Dargie, Katrina M Dipple, Haowei Du, Salima El Chehadeh, Ian Glass, Joseph G Gleeson, Olivier Grunewald, Paul Gueguen, Radu Harbuz, Marie-Line Jacquemont, Richard J Leventer, Pierre Marijon, Olfa Messaoud, Tipu Sultan, Christel Thauvin, Catherine Vincent-Delorme, Elif Yilmaz Gulec, Julien Thevenon, Rodrigo Mendez, Daniel G MacArthur, Christel Depienne, Caroline Nava, Nicola Whiffin, Gregory M Findlay

## Abstract

Recently, *de novo* variants in an 18 nucleotide region in the centre of *RNU4-2* were shown to cause ReNU syndrome, a syndromic neurodevelopmental disorder (NDD) that is predicted to affect tens of thousands of individuals worldwide^1,2^. *RNU4-2* is a non-protein-coding gene that is transcribed into the U4 small nuclear RNA (snRNA) component of the major spliceosome^3^. ReNU syndrome variants disrupt spliceosome function and alter 5’ splice site selection^1,4^. Here, we performed saturation genome editing (SGE) of *RNU4-2* to identify the functional and clinical impact of variants across the entire gene. The resulting SGE function scores, derived from variants’ effects on cell fitness, discriminate ReNU syndrome variants from those observed in the population and dramatically outperform *in silico* variant effect prediction. Using these data, we redefine the ReNU syndrome critical region at single nucleotide resolution, resolve variant pathogenicity for variants of uncertain significance, and show that SGE function scores delineate variants by phenotypic severity. Further, we identify variants impacting function in regions of *RNU4-2* that are critical for interactions with other spliceosome components. We show that these variants cause a novel recessive NDD that is clinically distinct from ReNU syndrome. Together, this work defines the landscape of variant function across *RNU4-2*, providing critical insights for both diagnosis and therapeutic development.
