## Supplementary Table 6 for "Saturation genome editing of *RNU4-2* reveals distinct dominant and recessive neurodevelopmental disorders"

### Sheet: RNU4_2_ST6
Supplementary Table 6. Oligonucleotide sequences used in this study.
Name	Sequence (5’->3’)	Ordering comments	Purpose
RNU4_2_FP1	TGACTTTTCTTGCCAGCTG	IDT, 25 nM standard desalting	Forward primer for nested PCR 1
RNU4_2_RP1	GCCCAGGTCTTCGTAAAAAG	IDT, 25 nM standard desalting	Reverse primer for nested PCR 1
RNU4_2_FP2	CGGTACCCGGGGATCACGAAGTCTGTCGCTCA	IDT, 25 nM standard desalting	Forward primer for nested PCR 1
RNU4_2_RP2	CGACTCTAGAGGATCGGGAACAAGTACCACACTAG	IDT, 25 nM standard desalting	Reverse primer for nested PCR 2
RNU4_2_NXT_FP2	TCGTCGGCAGCGTCAGATGTGTATAAGAGACAGATGGTAGTCATCATCCGTGG	IDT, 25 nM standard desalting	Forward primer for nested PCR 2 (nextera tagging)
RNU4_2_NXT_RP2	GTCTCGTGGGCTCGGAGATGTGTATAAGAGACAGCCTAAAACCCTTTTCTTTAGAC	IDT, 25 nM standard desalting	Reverse primer for nested PCR 2 (nextera tagging)
RNU4_2_lib_FP	CGCGAACAGAACCTTTCC	IDT, 25 nM standard desalting	Forward primer for Twist oligopool library amplification
RNU4_2_lib_RP	CCTAAAACCCTTTTCTTTAGAC	IDT, 25 nM standard desalting	Reverse primer for Twist oligopool library amplification
RNU4_2_lin_FP	AAGAAAAGGGTTTTAGGAAGTTGTATTATAGCAGGTTGTGTC	IDT, 25 nM standard desalting	Forward primer for pUC19 with RNU4-2 homology arms linearization
RNU4_2_lin_RP	GGAAAGGTTCTGTTCGCGCCCCGCTCGCCCACGGATGATGACTACCAT	IDT, 25 nM standard desalting	Reverse primer for pUC19 with RNU4-2 homology arms linearization
RNU4_2_indexing_FP	AATGATACGGCGACCACCGAGATCTACAC[i5]TCGTCGGCAGCGTC	Sigma-Aldrich, 25 nM standard desalting	Forward primer for indexing PCR
RNU4_2_indexing_RP	CAAGCAGAAGACGGCATACGAGAT[i7]GTCTCGTGGGCTCGG	Sigma-Aldrich, 25 nM standard desalting	Reverse primer for indexing PCR
RNU4_2_gRNA_FD	CACCGTCATCATCCGTGGGGGAGCG	IDT, 25 nM standard desalting	Forward duplex primer for sgRNA ligation into pX459
RNU4_2_gRNA_RD	AAACCCACGGATGATGACTACCAT	IDT, 25 nM standard desalting	Reverse duplex primer for sgRNA ligation into pX459
